# Antibody Responses In Non-Severe SARS-CoV-2 Infections Are Driven By CD4+ T cells and Age

**DOI:** 10.1101/2022.04.22.22274032

**Authors:** Amelie E. Murrell, Ewono Eyoh, Jeffrey G. Shaffer, Monika L. Dietrich, Ivy V. Trinh, Thomas J. Yockachonis, Shuangyi Bai, Crystal Y. Zheng, Celia V. Mayne, Sofia E. Cabrera, Anyssa Aviles-Amaro, Addison E. Stone, Saraswatie Rambaran, Sruti Chandra, Debra H. Elliott, Ashley R. Smira, Sara N. Harris, Katharine E. Olson, Samantha J. Bilton, Medea J. Gabriel, Nicole D. Falgout, Emily J. Engel, Alisha D. Prystowsky, Bo Ning, Tony Hu, Jay K. Kolls, Samuel J. Landry, Stacy S. Drury, John S. Schieffelin, Kevin J. Zwezdaryk, James E. Robinson, Bronwyn M. Gunn, Elizabeth B. Norton

## Abstract

SARS-CoV-2 infection causes a spectrum of clinical outcomes and diverse memory responses. Population studies indicate that viral neutralizing antibody responses are protective, but do not always develop post-infection. Other antiviral antibody effector functions, T-cell responses, or immunity to seasonal coronaviruses (OC43, 229E) have been implicated but not defined in all ages. Here, we identify that children and adult subjects generate polyfunctional antibodies to the spike protein after asymptomatic infection or mild disease, with some subjects developing cellular responses without seroconversion. Diversity in immunity was explained by two clusters distinguished by CD4+ T-cell cytokines, age, and antibodies to seasonal coronaviruses. Post-vaccination neutralizing responses were predicted by specific post-infection immune measures, including IL-2, spike-IgA, OC43-IgG1, 229E-IgM. We confirm a key role for CD4+ T cell cytokines in functionality of anti-spike antibodies, and show that antibody diversity is impacted by age, Th/Th2 cytokine biases, and antibody isotypes to SARS-CoV-2 and seasonal coronaviruses.
