## Supplemental Table 1 for "Antibody Responses In Non-Severe SARS-CoV-2 Infections Are Driven By CD4+ T cells and Age"

### Sheet: Sheet1
				Seroepidemiology Survery		CSI Survey
	Demographic Characteristics	Categories		Variable / Field Name	Field Label	Variable / Field Name	Field Label
	Dates of first visit			subject_id	What is the Subject ID?	subject_id	What is the Subject ID?
				visit_number	What is the visit number?	visit_number	What is the visit number?
	Households, No.					household	What is the household number?
	Subjects with follow-up visit, No. (%)					subject_id	What is the Subject ID?
						visit_number	What is the visit number?
						fu	Is this an enrollment visit, or is the subject here only for follow-up?
	Age, Median (Range)			dov	Date of Visit	date	Date of Visit
		<18 years, No. (%)		dob	Date of Birth (MM/DD/YYYY)	dob	Date of Birth (MM/DD/YYYY)
		18-50 years, No. (%)
		51+ years, No. (%)
	Female No. (%)			sex	What sex were you assigned at birth?	sex	What was your biological sex assigned at birth?
	Ethnicity, No. (%)			race_ethnicity	What is your (or your child's) race or ethnicity? (Select all that apply)	race_ethnicity_hispanic	Are you of Hispanic, Latino, or Spanish origin?
		6 = White				race_ethnicity_person_race	What is your race? Mark one or more boxes.
		99= Other				race_ethnicity_hispanic_c	Is your child of Hispanic, Latino, or Spanish origin?
						race_ethnicity_person_race_c	What is your child's race? Mark one or more boxes.
	Body Mass Index Category, No. (%)			height	What is your height? (in feet and inches)	height	What is your height? (in feet and inches) - type FEET
		Underweight		weight	What is your weight? (in pounds)	height_2	What is your height? (in feet and inches) - type INCHES
		Healthy Weight				weight	What is your weight? (in pounds)
		Overweight				height_c	What is your child's height? (in feet and inches) - type FEET
		Obese				height_2_c	What is your child's height? (in feet and inches) - type INCHES
						weight_c	What is your child's weight? (in pounds)
						height_c_fu	What is your child's height? (in feet and inches) - type FEET
						height_2_c_fu	What is your child's height? (in feet and inches) - type INCHES
						weight_c_fu	What is your child's weight? (in pounds)
	Smoking, No. (%)			smoke	Do you smoke?	smoke	Do you smoke?
				vape	Do you vape?	smoke_fx	How often do you smoke?
						smoke_exposure	Does any person in the household smoke (inside or outside)
						smoke_exposure_fx	How often do they smoke?
						vape	Do you vape?
						vape_fx	How often do you vape?
						smoke_c	Does your child smoke?
						smoke_fx_c	How often does your child smoke?
						smoke_exposure_c	Does any person in the household smoke (inside or outside)
						smoke_exposure_fx_c	How often do they smoke?
						vape_c	Does your child vape?
						vape_fx_c	How often does your child vape?
						smoke_fu	Do you smoke?
						smoke_fx_fu	How often do you smoke?
						smoke_exposure_fu	Does any person in the household smoke (inside or outside)
						smoke_exposure_fx_fu	How often do they smoke?
						vape_fu	Do you vape?
						vape_fx_fu	How often do you vape?
						smoke_c_fu	Does your child smoke?
						smoke_fx_c_fu	How often does your child smoke?
						smoke_exposure_c_fu	Does any person in the household smoke (inside or outside)
						smoke_exposure_fx_c_fu	How often do they smoke?
						vape_c_fu	Does your child vape?
						vape_fx_c_fu	How often does your child vape?
	Has a chronic conditions, No. (%)			chronic_conditions	Do you currently have any of the following medical conditions?	chronic_conditions	Do you currently have any of the following medical conditions?
		Hypertension, No (%)		chronic_other	What other medical condition(s) do you have?	chronic_other	What other medical condition(s) do you have?
		Asthma, No. (%)				chronic_conditions_c	Does your child currently have any of the following medical conditions?
		High cholesterol, No. (%)				chronic_other_c	What other medical condition(s) does your child have?
						chronic_conditions_fu	Do you currently have any of the following medical conditions?
						chronic_other_fu	What other medical condition(s) do you have?
						chronic_conditions_c_fu	Does your child currently have any of the following medical conditions?
						chronic_other_c_fu	What other medical condition(s) does your child have?
	COVID specific details			sx_covid	Did you have symptoms associated with your COVID-19 diagnosis?	sx_covid	Did you have symptoms associated with your confirmed or suspected COVID-19 illness?
	Reported symptoms with illness, No. (%)			symp_current	Are you currently having any of the following symptoms?	symp_covid_det	Which symptoms did you experience?
				symp_time	If yes, when did these symptoms start (best estimate)?	symp_covid_det_other	What other symptoms did you experience?
						symp_episodes	Since February 1, 2020, have you had more than one episode of these symptoms (have you had symptoms, felt completely recovered, and than had symptoms again)?
						symp_episodes_mult	Please list the dates when you had symptoms
						symp_time	When did your symptoms start (best estimate)? If you have had multiple episodes of symptoms, think of the time associated with a confirmed COVID diagnosis. If you have not had a confirmed COVID diagnosis, think of the most recent time.
						sx_severity	Overall, when these symptoms were at their worst, how bad or bothersome were they?
						sx_severity_interfere	Overall, when these symptoms were at their worst, did they interfere with your daily activities?
						symp_current	Are you currently having any of the following symptoms?
						symp_current_other	What other symptoms are you experiencing?
						sx_covid_c	Did your child have symptoms associated with their confirmed or suspected COVID-19 illness?
						symp_covid_det_c	Which symptoms did your child experience?
						symp_covid_det_other_c	What other symptoms did your child experience?
						symp_episodes_c	Since February 1, 2020, has your child had more than one episode of these symptoms (has your child had symptoms, felt completely recovered, and than had symptoms again)?
						symp_episodes_mult_c	Please list the approximate dates when your child had symptoms
						symp_time_c	When did your child's symptoms start (best estimate)? If your child has had multiple episodes of symptoms, think of the time associated with a confirmed COVID diagnosis. If your child has not had a confirmed COVID diagnosis, think of the most recent time.
						sx_severity_c	Overall, when these symptoms were at their worst, how bad or bothersome were they?
						sx_severity_interfere_c	Overall, when these symptoms were at their worst, did they interfere with your child's daily activities?
						symp_current_c	Is your child currently having any of the following symptoms?
						symp_current_other_c	What other symptoms is your child experiencing?
						sx_covid_fu	Did you have symptoms associated with your confirmed or suspected COVID-19 illness?
						symp_covid_det_fu	Which symptoms did you experience?
						symp_covid_det_other_fu	What other symptoms did you experience?
						symp_episodes_fu	Since your last visit with us, have you had more than one episode of these symptoms (have you had symptoms, felt completely recovered, and than had symptoms again)?
						symp_episodes_mult_fu	Please list the dates when you had symptoms
						symp_time_fu	When did your symptoms start (best estimate)? If you have had multiple episodes of symptoms, think of the time associated with a confirmed COVID diagnosis. If you have not had a confirmed COVID diagnosis, think of the most recent time.
						sx_severity_fu	Overall, when these symptoms were at their worst, how bad or bothersome were they?
						sx_severity_interfere_fu	Overall, when these symptoms were at their worst, did they interfere with your daily activities?
						symp_current_fu	Are you currently having any of the following symptoms?
						symp_current_other_fu	What other symptoms are you experiencing?
						sx_covid_c_fu	Did your child have symptoms associated with their confirmed or suspected COVID-19 illness?
						symp_covid_det_c_fu	Which symptoms did your child experience?
						symp_covid_det_other_c_fu	What other symptoms did your child experience?
						symp_episodes_c_fu	Since your last visit with us, has your child had more than one episode of these symptoms (has your child had symptoms, felt completely recovered, and than had symptoms again)?
						symp_episodes_mult_c_fu	Please list the approximate dates when your child had symptoms
						symp_time_c_fu	When did your child's symptoms start (best estimate)? If your child has had multiple episodes of symptoms, think of the time associated with a confirmed COVID diagnosis. If your child has not had a confirmed COVID diagnosis, think of the most recent time.
						sx_severity_c_fu	Overall, when these symptoms were at their worst, how bad or bothersome were they?
						sx_severity_interfere_c_fu	Overall, when these symptoms were at their worst, did they interfere with your child's daily activities?
						symp_current_c_fu	Is your child currently having any of the following symptoms?
						symp_current_other_c_fu	What other symptoms is your child experiencing?
	visited the ER for suspected illness, No. (%)			symp_hospital	Not including the current visit, since February 1, 2020, have you been to the emergency room or to the clinic because you were sick? (Not for a wellness visit)	hosp	Did you go to the emergency room or were you hospitalized?
						hosp_c	Did your child go to the emergency room or was your child hospitalized?
						hosp_fu	Did you go to the emergency room or were you hospitalized?
						hosp_c_fu	Since your last visit with us, did your child go to the emergency room or was your child hospitalized?
	tested SARS-CoV-2 positive (PCR self), No. (%)			covidyn	Have you ever been diagnosed with Covid-19 or having the SARS-CoV-2 virus?	covidyn	Have you had COVID-19, or the illness caused by the novel coronavirus?
				covid_date	If yes, what date were you diagnosed? (Your best guess)	covidyn_how	Did you have:
				covid_diag	If yes, how were you diagnosed?	covidyn_dx	Has a healthcare provider ever told you that you had COVID-19?
				pcr_times	How many times were you tested by nasal swab, oral swab, or spit into a cup for COVID-19 (PCR/NAA)?	covidyn_dx_how	Did the healthcare provider tell you this because you had:
				pcr_num_pos	How many times did you test POSITIVE by swab or saliva?	covidyn_dx_date	On what date did your healthcare provider tell you this? (Your best guess)
				pcr_labresult	What was the result of your swab or saliva test (PCR/NAA)? (If multiple, think of the most recent time you were positive, if you were never positive, think of the most recent time you were tested)	pcr_times	How many times were you tested by nasal swab, oral swab, or spit into a cup for COVID-19 (PCR/NAA)?
				pcr_labtest_date	What date were you tested by swab or saliva (PCR/NAA) when you had this result? (MM/DD/YYYY)	pcr_date_1	Approximate date of your first swab or spit test (PCR/NAA)
						pcr_result_1	Result of your first swab or spit test (PCR/NAA)
						pcr_date_2	Approximate date of your second swab or spit test (PCR/NAA)
						pcr_result_2	Result of your second swab or spit test (PCR/NAA)
						pcr_date_3	Approximate date of your third swab or spit test (PCR/NAA)
						pcr_result_3	Result of your third swab or spit test (PCR/NAA)
						pcr_date_4	Approximate date of your fourth swab or spit test (PCR/NAA)
						pcr_result_4	Result of your fourth swab or spit test (PCR/NAA)
						pcr_date_5	Approximate date of your fifth swab or spit test (PCR/NAA)
						pcr_result_5	Result of your fifth swab or spit test (PCR/NAA)
						pcr_date_6	Please write out any remaining dates of covid swab tests, and whether they were positive or negative
						covidyn_c	Has your child had COVID-19, or the illness caused by the novel coronavirus?
						covidyn_how_c	Did they have:
						covidyn_dx_c	Has a healthcare provider ever told you that your child has COVID-19?
						covidyn_dx_how_c	Did the healthcare provider tell you this because your child had:
						covidyn_dx_date_c	On what date did your healthcare provider tell you this? (Your best guess)
						pcr_times_c	How many times was your child tested by nasal swab, oral swab, or spit into a cup for COVID-19 (PCR/NAA)?
						pcr_date_1_c	Approximate date of the first swab or spit test (PCR/NAA)
						pcr_result_1_c	Result of the first swab or spit test (PCR/NAA)
						pcr_date_2_c	Approximate date of the second swab or spit test (PCR/NAA)
						pcr_result_2_c	Result of the second swab or spit test (PCR/NAA)
						pcr_date_3_c	Approximate date of the third swab or spit test (PCR/NAA)
						pcr_result_3_c	Result of the third swab or spit test (PCR/NAA)
						pcr_date_4_c	Approximate date of the fourth swab or spit test (PCR/NAA)
						pcr_result_4_c	Result of the fourth swab or spit test (PCR/NAA)
						pcr_date_5_c	Approximate date of the fifth swab or spit test (PCR/NAA)
						pcr_result_5_c	Result of the fifth swab or spit test (PCR/NAA)
						pcr_date_6_c	Please write out any remaining dates of covid swab tests, and whether they were positive or negative
						covidyn_fu	Since your last visit with us, have you newly been diagnosed with COVID-19, or the illness caused by the novel coronavirus?
						covidyn_how_fu	Did you have:
						covidyn_dx_fu	Since your last visit with us, has a healthcare provider told you that you had COVID-19?
						covidyn_dx_how_fu	Did the healthcare provider tell you this because you had:
						covidyn_dx_date_fu	On what date did your healthcare provider tell you this? (Your best guess)
						pcr_times_fu	Since your last visit with us, how many times were you tested by nasal swab, oral swab, or spit into a cup for COVID-19 (PCR/NAA)?
						pcr_date_1_fu	Approximate date of your first swab or spit test (PCR/NAA)
						pcr_result_1_fu	Result of your first swab or spit test (PCR/NAA)
						pcr_date_2_fu	Approximate date of your second swab or spit test (PCR/NAA)
						pcr_result_2_fu	Result of your second swab or spit test (PCR/NAA)
						pcr_date_3_fu	Approximate date of your third swab or spit test (PCR/NAA)
						pcr_result_3_fu	Result of your third swab or spit test (PCR/NAA)
						pcr_date_4_fu	Approximate date of your fourth swab or spit test (PCR/NAA)
						pcr_result_4_fu	Result of your fourth swab or spit test (PCR/NAA)
						pcr_date_5_fu	Approximate date of your fifth swab or spit test (PCR/NAA)
						pcr_result_5_fu	Result of your fifth swab or spit test (PCR/NAA)
						pcr_date_6_fu	Please write out any remaining dates of covid swab tests, and whether they were positive or negative
						covidyn_c_fu	Since your last visit with us, has your child had COVID-19, or the illness caused by the novel coronavirus?
						covidyn_how_c_fu	Did they have:
						covidyn_dx_c_fu	Since your last visit with us, has a healthcare provider ever told you that your child has COVID-19?
						covidyn_dx_how_c_fu	Did the healthcare provider tell you this because your child had:
						covidyn_dx_date_c_fu	On what date did your healthcare provider tell you this? (Your best guess)
						pcr_times_c_fu	Since your last visit with us, how many times was your child tested by nasal swab, oral swab, or spit into a cup for COVID-19 (PCR/NAA)?
						pcr_date_1_c_fu	Approximate date of the first swab or spit test (PCR/NAA)
						pcr_result_1_c_fu	Result of the first swab or spit test (PCR/NAA)
						pcr_date_2_c_fu	Approximate date of the second swab or spit test (PCR/NAA)
						pcr_result_2_c_fu	Result of the second swab or spit test (PCR/NAA)
						pcr_date_3_c_fu	Approximate date of the third swab or spit test (PCR/NAA)
						pcr_result_3_c_fu	Result of the third swab or spit test (PCR/NAA)
						pcr_date_4_c_fu	Approximate date of the fourth swab or spit test (PCR/NAA)
						pcr_result_4_c_fu	Result of the fourth swab or spit test (PCR/NAA)
						pcr_date_5_c_fu	Approximate date of the fifth swab or spit test (PCR/NAA)
						pcr_result_5_c_fu	Result of the fifth swab or spit test (PCR/NAA)
						pcr_date_6_c_fu	Please write out any remaining dates of covid swab tests, and whether they were positive or negative
	tested SARS-CoV-2 positive (PCR household), No. (%)			contact_yn	Have you been exposed to any family members diagnosed with Covid-19?	household	What is the household number?
	used the same questions as above for "tested SARS-CoV-2 positive (PCR self), No. (%)"			contact_type	How are you related to this family member?
				contact_hh_yn	Do you live in the same household?
				contact_diag	How were they diagnosed?
	Plasma viral RNA detected, No. (%)
	Serostatus, No. (%)
		anti-S positive
		anti-S indeterminant
		anti-S negative
		anti-N positive
		anti-N indeterminant
		anti-N negative
	met COVID-19 case definition
	mean days from possible exposure (range)
