## Supplemental Table 1 for "Antibody Responses In Non-Severe SARS-CoV-2 Infections Are Driven By CD4+ T cells and Age"

### Sheet: Sheet1
	KW Comparison between tSNE Cluster 1 and Cluster 2
Variable	Variable	P-value
MIP_1b_M_pep_fc	MIP_1b_M_pep_fc	3.6589e-16
age	age	0.0291215
CD4_AIM_Sp	CD4_AIM_Spike	8.78674e-05
fc_IL_2_Mpep	IL_2_Mpep	0.000461674
fc_IL_2_Npep	IL_2_Npep	0.000470164
fc_IL_2_Sp	IL_2_Spike	9.14693e-05
fc_IL_2_Spep	IL_2_Spep	6.34479e-06
fc_IL_5_Mpep	IL_5_Mpep	1.0463e-06
fc_IL_5_Npep	IL_5_Npep	1.66322e-06
fc_IL_5_Spep	IL_5_Spep	7.10591e-10
fc_IL_6_Mpep	IL_6_Mpep	4.67735e-11
fc_IL_6_Npep	IL_6_Npep	1.15316e-11
fc_IL_6_Spep	IL_6_Spep	4.01025e-09
fc_INFy_Mpep	INFy_Mpep	3.51223e-11
fc_INFy_Npep	INFy_Npep	0.000670479
fc_INFy_Spep	INFy_Spep	3.71319e-09
fc_TNFa_Mpep	TNFa_Mpep	3.90508e-09
fc_TNFa_Npep	TNFa_Npep	7.11106e-05
fc_TNFa_Sp	TNFa_Spike	0.00301047
fc_TNFa_Spep	TNFa_Spep	4.96129e-08
Gunn__ADCP	ADCP	0.00593216
Gunn__ADNP	ADNP	0.0047079
Gunn_ADNKA__TNFa	ADNKA__TNFa	0.0379705
GZM_B_M_pep_fc	GZM_B_M_pep_fc	2.27473e-07
GZM_B_N_pep_fc	GZM_B_N_pep_fc	1.6541e-09
GZM_B_S_pep_fc	GZM_B_S_pep_fc	4.08227e-07
GZM_B_Sp_fc_	GZM_B_Spike_fc_	0.0423787
IgG1__HKU1	IgG1__HKU1	0.00461671
IgG1__OC43	IgG1__OC43	0.0213904
IgG2__229E	IgG2__229E	0.00928124
IgG2__N	IgG2__N	0.000848699
IgG2__OC43	IgG2__OC43	0.000901125
IgG2__RBD	IgG2__RBD	0.000651394
IgG2__Spike	IgG2__Spike	0.0489749
IgG4__229E	IgG4__229E	0.00513035
IgG4__HKU1	IgG4__HKU1	0.00480368
IgG4__N	IgG4__N	0.000849401
IgG4__NL63	IgG4__NL63	0.0104821
IgG4__OC43	IgG4__OC43	0.0272986
IgG4__RBD	IgG4__RBD	8.69363e-05
IgG4__Spike	IgG4__Spike	0.0228088
IgM__229E	IgM__229E	0.00285487
IgM__HKU1	IgM__HKU1	0.00885302
IgM__NL63	IgM__NL63	0.00330024
IgM__OC43	IgM__OC43	0.0174008
IgM__RBD	IgM__RBD	0.0207124
IgM__Spike	IgM__Spike	0.00438745
IL_10_M_pep_fc	IL_10_M_pep_fc	2.40649e-12
IL_10_N_pep_fc	IL_10_N_pep_fc	3.40771e-09
IL_10_S_pep_fc	IL_10_S_pep_fc	1.53137e-08
IL_10_Sp_fc	IL_10_Spike_fc	4.84438e-07
IL_13_M_pep_fc	IL_13_M_pep_fc	9.28e-09
IL_13_N_pep_fc	IL_13_N_pep_fc	0.00220698
IL_13_S_pep_fc	IL_13_S_pep_fc	1.79558e-05
IL_15_M_pep_fc	IL_15_M_pep_fc	5.07533e-06
IL_15_N_pep_fc	IL_15_N_pep_fc	1.37186e-06
IL_15_S_pep_fc	IL_15_S_pep_fc	1.02855e-05
IL_17A_M_pep_fc	IL_17A_M_pep_fc	0.00245031
IL_17A_N_pep_fc	IL_17A_N_pep_fc	3.18541e-05
IL_17A_S_pep_fc	IL_17A_S_pep_fc	0.0360873
IL_4_M_pep_fc	IL_4_M_pep_fc	1.61828e-07
IL_4_N_pep_fc	IL_4_N_pep_fc	0.000258691
IL_4_S_pep_fc_	IL_4_S_pep_fc_	0.00660378
IL_4_Sp_fc	IL_4_Spike_fc	0.0121385
Minor_symp_score	symptom Score (minor only)	0.0472578
MIP_1b_N_pep_fc	MIP_1b_N_pep_fc	1.16802e-13
MIP_1b_S_pep_fc	MIP_1b_S_pep_fc	1.40387e-07
MIP_1b_Sp_fc	MIP_1b_Spike_fc	9.17928e-06
NasCongest	Nasal Congestion	0.0199414
Nausea	Nausea	0.000585121
Perforin_M_pep_fc_	Perforin_M_pep_fc_	0.00136964
Perforin_N_pep_fc	Perforin_N_pep_fc	0.000581574
Perforin_S_pep_fc	Perforin_S_pep_fc	7.88212e-07
Perforin_Sp_fc_	Perforin_Spike_fc_	0.00203351
RunnyNose	Runny Nose	0.00153102
Sp_Th1_2_5x	Th1 cytokines: spike (>2.5x)	0.000404042
Sp_Th1_4x	Th1 cytokines: spike (>4x)	0.0206124
Taste	Loss of taste	0.00308319
tsne1	tsne1	9.33895e-16
tsne2	tsne2	9.33895e-16
BAFF_N_pep_fc	BAFF_N_pep_fc	0.0501789
Gunn__ADCD	ADCD	0.0512692
BAFF_Sp_fc	BAFF_Spike_fc	0.0513443
CD8_AIM_Spep	CD8_AIM_Spep	0.0532924
IL_17A_Sp_fc	IL_17A_Spike_fc	0.0586007
IgA1__RBD	IgA1__RBD	0.0619299
IgA1__OC43	IgA1__OC43	0.0703009
total_symp_report	total # of symptoms reported	0.0754646
IgG2__NL63	IgG2__NL63	0.0760898
sex	sex	0.102275
Sthroat	Sore throat	0.117752
Spep_Th1_4x	Spep_Th1_4x	0.119065
CRISPR_plasma_value	viral RNA value	0.123045
MAches	Muscle aches	0.123891
CD8_AIM_baseline	CD8_AIM_baseline	0.125606
Comp_symp_severity	Symptom Score	0.133273
_9S_9U	IL-2 ELISPOT	0.147129
DiffBreathe	Difficulty Breathing	0.15575
Fatigue	Fatigue	0.172511
Gunn_ADNKA__IFNg	ADNKA__IFNg	0.178888
Gunn_ADNKA__CD107a	ADNKA__CD107a	0.184202
severity	severity	0.192273
Fever	Fever	0.1996
Chills	Chills	0.200201
Chillsmerged	Chills or Repeated chills	0.200201
IgA1__N	IgA1__N	0.208372
covid_call2_	SARS-CoV-2 infection	0.225429
Headache	Headache	0.229122
IgA2__RBD	IgA2__RBD	0.232801
IgG3__RBD	IgG3__RBD	0.24741
RChills	RChills	0.249911
IgG3__HKU1	IgG3__HKU1	0.252117
Final_Neut	Final_Neut	0.257104
IgA1__NL63	IgA1__NL63	0.264412
IgG3__OC43	IgG3__OC43	0.269511
IgG1__Spike	IgG1__Spike	0.273201
NoSymptoms	NoSymptoms reported	0.28015
IgA1__Spike	IgA1__Spike	0.283993
CD8_AIM_Sp	CD8_AIM_Spike	0.285491
IgG2__HKU1	IgG2__HKU1	0.287636
IgG1__NL63	IgG1__NL63	0.298851
fc_IL_6_Sp	fc_IL_6_Spike	0.31032
BAFF_S_pep_fc	BAFF_S_pep_fc	0.33084
Vomit	Vomit	0.331549
CD4_AIM_baseline	CD4_AIM_baseline	0.346404
IgG1__RBD	IgG1__RBD	0.346447
cc_asthma	cc_asthma	0.360166
IgA2__Spike	IgA2__Spike	0.371893
cc_hypertension_cad	cc_hypertension_cad	0.380475
IL_13_Sp_fc	IL_13_Spike_fc	0.382051
Major_symp_score	symptom Score (major only)	0.392369
IgG1__N	IgG1__N	0.419327
ChestPain	Chest pain	0.429887
COVID_19	COVID_19	0.433288
Spep_Th1_2_5x	Spep_Th1_2_5x	0.448377
IL2spots_9U	IL2spots_9U	0.457465
IgA2__NL63	IgA2__NL63	0.471806
AbPain	Abdominal pain	0.476678
IgA2__N	IgA2__N	0.482529
BAFF_M_pep_fc	BAFF_M_pep_fc	0.491419
BMI1	BMI1	0.504876
IgA2__OC43	IgA2__OC43	0.524012
IgA1__229E	IgA1__229E	0.529333
IgG1__229E	IgG1__229E	0.531993
any_chroniccond	any_chronic condition	0.543997
IgG3__N	IgG3__N	0.56169
Diarrhea	Diarrhea	0.575399
IgG3__229E	IgG3__229E	0.600446
IL_15_Sp_fc	IL_15_Spike_fc	0.614368
Smell	Loss of smell	0.618859
IgG3__Spike	IgG3__Spike	0.669909
IgA2__229E	IgA2__229E	0.742231
IL2spots_N_pep	IL2spots_N_pep	0.759094
HairLoss	Hair Loss	0.761416
IL2spot_allS	IL2spot_allS	0.765556
Cough	Cough	0.805541
ShortBreath	Shortness of breath	0.806789
fc_IL_5_Sp	fc_IL_5_Sp	0.820219
IgA2__HKU1	IgA2__HKU1	0.826476
fc_INFy_Sp	fc_INFy_Spike	0.903096
IgA1__HKU1	IgA1__HKU1	0.906314
BMI	BMI	0.919177
CD4_AIM_Spep	CD4_AIM_Spep	0.921215
IL2spots_9S	IL2spots_9S	0.925831
IgM__N	IgM__N	0.941768
cc_cholersterol	cc_cholersterol	0.976095
IgG3__NL63	IgG3__NL63	0.990282
any_chroniccond_no	any_chroniccond_no	1
Toes	Toes	1
visit_elispot	visit_elispot	1
